# Comparative Performance of agentic AI and Physicians in Taking Clinical History across Leading Large Language Models (LLMs)

**DOI:** 10.64898/2026.01.23.26344723

**Authors:** Sophie Steinbuch, Luka de Vos-Hillebrand, Connor O’Neill-Dee, Iris Wu, Hannah Steinbuch, Zsófi Kulcsár, Avanish Ranjan, Ashish Verma, Jennifer Landsberg, Dimo Dietrich, Charles C. Hardin, Rakesh K. Jain, Sonu Subudhi

**Affiliations:** Steele Laboratories of Tumor Biology, Department of Radiation Oncology, Massachusetts General Hospital and Harvard Medical School, Boston, United States; Clinic for of Dermato-Oncology and Phlebology, University Hospital Bonn, University of Bonn, Bonn, Germany; Clinic and Polyclinic for Ear, Nose and Throat Medicine, University Hospital Bonn, University of Bonn, Bonn, Germany; Department of Medicine (Nephrology), Boston University Chobanian & Avedisian School of Medicine, Boston, United States; Harvard-MIT Health Sciences and Technology Program, Harvard Medical School, Boston, United States; Medicine-Pulmonary and Critical Care Medicine, Massachusetts General Hospital, Boston, United States; Department of Internal Medicine, University Hospital Zürich, Zürich, Switzerland; Adobe, Boston, United States; Koch Institute for Integrative Cancer Research, Massachusetts Institute of Technology, Cambridge, United States; Broad Institute of MIT and Harvard, Cambridge, United States

**Keywords:** Large language models, agentic AI, clinical history-taking, pre-visit workflows, clinical decision support, electronic health records, patient–clinician interaction

## Abstract

Comprehensive clinical history taking is essential for high-quality care. We hypothesized that large language models (LLMs), guided by a structured agentic framework, can efficiently obtain clinically meaningful patient histories. We developed an iterative prompting system that evaluates relevance and completeness across standard history domains and generates targeted follow-up questions until sufficient detail is obtained. We built a patient-facing application and evaluated it using 52 published case reports and 20 constructed clinical scenarios with simulated patient interactions. The framework was implemented using GPT-4o, Gemini-2.5-Flash-Lite, or Grok-3. After each interaction, the system generated an EHR-ready clinical summary, differential diagnosis, and recommended investigations. Across models, relevant history elements were captured with >85% accuracy and F1 scores, as independently assessed by three blinded physicians, and recommended investigations aligned with those used to establish final diagnoses. These findings support the potential of agentic LLM systems for structured clinical history collection and justify prospective clinical evaluation.
