## Extended Data Table 1 for "Comparative Performance of agentic AI and Physicians in Taking Clinical History across Leading Large Language Models (LLMs)"

### Sheet: Cases
Title	Final Diagnosis	Clinical Speciality	Case Type (Case report/Constructed)	DOI
A Tight Squeeze	Acute Pericarditis	Internal Medicine - Cardiology	Case report	doi: 10.1056/NEJMimc2312287
Plight on the Pickleball Court	Acute Coronary Syndrome	Internal Medicine - Cardiology	Case report	doi:10.1056/NEJMimc2404464
A shear decline	Thrombotic Microangiopathies	Internal Medicine - Hematology	Case report	doi: 10.1056/NEJMimc2117464
Adding Insult to Injury	Vaso-occlusive pain	Internal Medicine - Hematology	Case report	doi: 10.1056/NEJMimc2312285
Hypertensive Heartbreak	Takotsubo Cardiomyopathy	Internal Medicine - Cardiology	Case report	DOI: 10.1056/NEJMimc2031595
Targeting a Hormonal Cause of Hypertension	Primary aldosteronism	Internal Medicine - Endocrinology	Case report	DOI: 10.1056/NEJMimc2401927
A Rocky Resurgence	Liver abscess	Internal Medicine - Infectious Diseases	Case report	doi: 10.1056/NEJMimc2204270
Bumps in the Road	Erythema Nodosum	Dermatology / Rheumatology	Case report	doi: 10.1056/NEJMimc2117331
Casting a Wide Net	Ectopic cushing's syndrome (adrenal tumor)	Internal Medicine - Endocrinology	Case report	doi: 10.1056/NEJMimc2028852
From the Heart	Non Traumatic splenic infarction	Internal Medicine - Hematology	Case report	doi: 10.1056/NEJMimc2214471
Out of Breath	Sarcoidosis	Internal Medicine - Rheumatology	Case report	doi: 10.1056/NEJMimc2400356
Uncovering a hidden threat	Mycobacterium avium Complex infection	Internal Medicine - Infectious Diseases	Case report	doi: 10.1056/NEJMimc2306268
A blurry picture	Open-angle Glaucoma	Ophthalmology	Case report	doi: 10.1056/NEJMimc2214278
More Than a Little Unsteady	Prion disease (CDJ suspected)	Neurology/Psychiatry	Case report	doi: 10.1056/NEJMimc2117465
Up in the air	Chest pain (Cardiac arrest)	Internal Medicine - Cardiology	Case report	DOI: 10.1056/NEJMimc2003326
A Periodic Problem	Grave's disease	Internal Medicine - Endocrinology	Case report	doi: 10.1056/NEJMimc2035901
A Treacherous Course	Leptospirosis	Internal Medicine - Infectious Diseases	Case report	DOI: 10.1056/NEJMimc2026145
A Patient with Fever and Dyspnea	Severe Covid-19 (ARDS)	Internal Medicine - Pulmonology	Case report	DOI: 10.1056/NEJMimc2019378
A Crisis in Late Pregnancy	pheochromocytoma	Internal Medicine - Endocrinology	Case report	DOI: 10.1056/NEJMimc0806409
The Writing on the Wall	Eosinophilic esophagitis/ gastroenteritis	Internal Medicine - Gastroenterology	Case report	DOI: 10.1056/NEJMimc0806234
A Bloody Mystery	Acquired Von Willebrand’s Disease	Internal Medicine - Hematology	Case report	DOI: 10.1056/NEJMimc0902429
Stalking the Diagnosis	adrenal insufficiency	Internal Medicine - Endocrinology	Case report	DOI: 10.1056/NEJMimc0900128
Bitter Pills	Acute Tubulointerstitial Nephritis	Internal Medicine - Nephrology	Case report	DOI: 10.1056/NEJMimc1004455
Caught in a Flare	Active lupus flare with renal involvement	Dermatology / Rheumatology	Case report	doi: 10.1056/NEJMimc2003325
The Game Is Afoot	Tumor-Induced Osteomalacia	Internal Medicine - Oncology	Case report	DOI: 10.1056/NEJMimc1914302
Missing the Target	Lyme disease (Borrelia burgdorferi)	Internal Medicine - Infectious Diseases	Case report	DOI: 10.1056/NEJMimc1909410
The Element of Surprise	Macrocytic Anemia (Copper Deficiency)	Internal Medicine - Hematology	Case report	DOI: 10.1056/NEJMimc1814675
Take It with a Grain of Salt	Hyponatremia (panhypopituitarism)	Internal Medicine - Endocrinology	Case report	DOI: 10.1056/NEJMimc1716086
A Lump in the Neck	syphilis	Internal Medicine - Infectious Diseases	Case report	DOI: 10.1056/NEJMimc1711836
In the Balance	vitamin B12 deficiency	Internal Medicine - Hematology	Case report	DOI: 10.1056/NEJMimc1700838
An Unusual Cause of Leg Pain	Peripheral Artery Disease	Internal Medicine - Cardiology	Case report	DOI: 10.1056/NEJMimc1616174
The Road Less Traveled	histoplasmosis	Internal Medicine - Infectious Diseases	Case report	DOI: 10.1056/NEJMimc1616026
All That Wheezes...	Eosinophilic Granulomatosis with Polyangiitis	Internal Medicine - Rheumatology	Case report	DOI: 10.1056/NEJMimc1613182
On the Cusp	infective endocarditis	Internal Medicine - Cardiology	Case report	DOI: 10.1056/NEJMimc1612773
Under Pressure	Cardiac Tamponade	Internal Medicine - Cardiology	Case report	DOI: 10.1056/NEJMimc1609719
Making the Connection	Malabsorption Syndrome	Internal Medicine - Gastroenterology	Case report	DOI: 10.1056/NEJMimc1601141
Tracing the Cause of Abdominal Pain	Wilson's Disease	Internal Medicine - Gastroenterology	Case report	DOI: 10.1056/NEJMimc1512611
A Woman with Dyspnea and Altered Mental Status	meningoencephalitis (VZV reactivation)	Neurology/Psychiatry	Case report	DOI: 10.1056/NEJMimc1510029
Eye of the Beholder	Dermatomyositis	Rheumatology / Dermatology	Case report	DOI: 10.1056/NEJMimc1508369
A Painful Subject	Substance-use disorder	Neurology/Psychiatry	Case report	DOI: 10.1056/NEJMimc1505316
A Man with Diarrhea and Back Pain	Inflammatory bowel disease	Internal Medicine - Gastroenterology	Case report	DOI: 10.1056/NEJMimc1406170
Itching for a Diagnosis	Nephrotic Syndrome	Internal Medicine - Nephrology	Case report	DOI: 10.1056/NEJMimc1406141
A Chilly Fever	Malaria	Internal Medicine - Infectious Diseases	Case report	DOI: 10.1056/NEJMimc1315897
A Man with Fever, Cough, and Rash	Tuberculosis	Internal Medicine - Infectious Diseases	Case report	DOI: 10.1056/NEJMimc1310796
Off Balance	Lung Cancer	Internal Medicine - Pulmonology	Case report	DOI: 10.1056/NEJMimc1306176
Wasting Away	renal Fanconi’s syndrome	Internal Medicine - Nephrology	Case report	DOI: 10.1056/NEJMimc1306170
A Pain in the Brain	Venous sinus thrombosis	Neurology/Psychiatry	Case report	DOI: 10.1056/NEJMimc1208949
A Complex Cause of Pleuritic Chest Pain	venous thromboembolism (Factor V Leiden)	Internal Medicine - Hematology	Case report	DOI: 10.1056/NEJMimc1202552
Whistling in the Dark	Asthma	Internal Medicine - Pulmonology	Case report	DOI: 10.1056/NEJMimc1111913
A Sleeping Giant	Giant-Cell Arteritis	Internal Medicine - Rheumatology	Case report	DOI: 10.1056/NEJMimc1100481
A Sweet Source of Abdominal Pain	Glycogenic hepatopathy (DM 1)	Internal Medicine - Gastroenterology	Case report	DOI: 10.1056/NEJMimc1013484
Lying Low	Insulinoma	Internal Medicine - Endocrinology	Case report	DOI: 10.1056/NEJMimc1010297
A Generalized Rash	EBV-associated maculopapulous rash after amoxicillin	Dermatology / Rheumatology	Constructed	--
A Pruritic Vesicular Rash	M. Duhring and Glutensensitive Enteropathy	Dermatology / Gastroenterology	Constructed	--
Painful Lesions	Erythema exsudativum multiforme	Dermatology	Constructed	--
A Vesicular Rash	Chickpox	Dermatology / Pediatrics	Constructed	--
Brief Episodes of Unresponsiveness	Absence Epilepsy	Neurology/Psychiatry	Constructed	--
A Resting Tremor	Parkinson's disease	Neurology/Psychiatry	Constructed	--
Progressive Gait Instability	Multiple sclerosis	Neurology/Psychiatry	Constructed	--
Fatigable Weakness	Myasthenia gravis	Neurology/Psychiatry	Constructed	--
Reccurent Mood Episodes	Bipolar disorder	Neurology/Psychiatry	Constructed	--
New-Onset Psychosis	Schizophrenia	Neurology/Psychiatry	Constructed	--
Progressive Cognitive Decline	Alzheimer’s Disease	Neurology/Psychiatry	Constructed	--
Intermittent Flank Pain	Urolithiasis	Urology	Constructed	--
Progressive Voiding Symptoms	Benign prostatic hyperplasia	Urology	Constructed	--
Dysuria with Confusion	Urinary tract infection	Urology	Constructed	--
Sudden Scrotal Pain	Testicular torsion	Urology	Constructed	--
Chronic Pelvic Pain	Endometriosis	Gynecology & Obstetrics	Constructed	--
Irregular Menses	Polycystic ovary syndrome	Gynecology & Obstetrics	Constructed	--
Acute Pelvic Pain	Ectopic pregnancy	Gynecology & Obstetrics	Constructed	--
Profound Nausea	Hyperemesis gravidarum	Gynecology & Obstetrics	Constructed	--
Headache and Visual Disturbance	Preeclampsia	Gynecology & Obstetrics	Constructed	--

### Sheet: Sorted
Clinical Speciality	Final Diagnosis	Title	Case Type (Case report/Constructed)	DOI
Internal Medicine - Cardiology	Acute Pericarditis	A Tight Squeeze	Case report	DOI: 10.1056/NEJMimc2312287
Internal Medicine - Cardiology	Acute Coronary Syndrome	Plight on the Pickleball Court	Case report	DOI:10.1056/NEJMimc2404464
Internal Medicine - Cardiology	Takotsubo Cardiomyopathy	Hypertensive Heartbreak	Case report	DOI: 10.1056/NEJMimc2031595
Internal Medicine - Cardiology	Chest pain (Cardiac arrest)	Up in the air	Case report	DOI: 10.1056/NEJMimc2003326
Internal Medicine - Cardiology	Peripheral Artery Disease	An Unusual Cause of Leg Pain	Case report	DOI: 10.1056/NEJMimc1616174
Internal Medicine - Cardiology	Infective endocarditis	On the Cusp	Case report	DOI: 10.1056/NEJMimc1612773
Internal Medicine - Cardiology	Cardiac Tamponade	Under Pressure	Case report	DOI: 10.1056/NEJMimc1609719
Internal Medicine - Endocrinology	Primary aldosteronism	Targeting a Hormonal Cause of Hypertension	Case report	DOI: 10.1056/NEJMimc2401927
Internal Medicine - Endocrinology	Ectopic cushing's syndrome (adrenal tumor)	Casting a Wide Net	Case report	DOI: 10.1056/NEJMimc2028852
Internal Medicine - Endocrinology	Grave's disease	A Periodic Problem	Case report	DOI: 10.1056/NEJMimc2035901
Internal Medicine - Endocrinology	Pheochromocytoma	A Crisis in Late Pregnancy	Case report	DOI: 10.1056/NEJMimc0806409
Internal Medicine - Endocrinology	Adrenal insufficiency	Stalking the Diagnosis	Case report	DOI: 10.1056/NEJMimc0900128
Internal Medicine - Endocrinology	Hyponatremia (panhypopituitarism)	Take It with a Grain of Salt	Case report	DOI: 10.1056/NEJMimc1716086
Internal Medicine - Endocrinology	Insulinoma	Lying Low	Case report	DOI: 10.1056/NEJMimc1010297
Internal Medicine - Gastroenterology	Eosinophilic esophagitis/ gastroenteritis	The Writing on the Wall	Case report	DOI: 10.1056/NEJMimc0806234
Internal Medicine - Gastroenterology	Malabsorption Syndrome	Making the Connection	Case report	DOI: 10.1056/NEJMimc1601141
Internal Medicine - Gastroenterology	Wilson's Disease	Tracing the Cause of Abdominal Pain	Case report	DOI: 10.1056/NEJMimc1512611
Internal Medicine - Gastroenterology	Inflammatory bowel disease	A Man with Diarrhea and Back Pain	Case report	DOI: 10.1056/NEJMimc1406170
Internal Medicine - Gastroenterology	Glycogenic hepatopathy (DM 1)	A Sweet Source of Abdominal Pain	Case report	DOI: 10.1056/NEJMimc1013484
Internal Medicine - Hematology	Thrombotic Microangiopathies	A shear decline	Case report	DOI: 10.1056/NEJMimc2117464
Internal Medicine - Hematology	Vaso-occlusive pain	Adding Insult to Injury	Case report	DOI: 10.1056/NEJMimc2312285
Internal Medicine - Hematology	Non Traumatic splenic infarction	From the Heart	Case report	DOI: 10.1056/NEJMimc2214471
Internal Medicine - Hematology	Acquired Von Willebrand’s Disease	A Bloody Mystery	Case report	DOI: 10.1056/NEJMimc0902429
Internal Medicine - Hematology	Macrocytic Anemia (Copper Deficiency)	The Element of Surprise	Case report	DOI: 10.1056/NEJMimc1814675
Internal Medicine - Hematology	Vitamin B12 deficiency	In the Balance	Case report	DOI: 10.1056/NEJMimc1700838
Internal Medicine - Hematology	Venous thromboembolism (Factor V Leiden)	A Complex Cause of Pleuritic Chest Pain	Case report	DOI: 10.1056/NEJMimc1202552
Internal Medicine - Infectious Diseases	Liver abscess	A Rocky Resurgence	Case report	DOI: 10.1056/NEJMimc2204270
Internal Medicine - Infectious Diseases	Mycobacterium avium Complex infection	Uncovering a hidden threat	Case report	DOI: 10.1056/NEJMimc2306268
Internal Medicine - Infectious Diseases	Leptospirosis	A Treacherous Course	Case report	DOI: 10.1056/NEJMimc2026145
Internal Medicine - Infectious Diseases	Lyme disease (Borrelia burgdorferi)	Missing the Target	Case report	DOI: 10.1056/NEJMimc1909410
Internal Medicine - Infectious Diseases	Syphilis	A Lump in the Neck	Case report	DOI: 10.1056/NEJMimc1711836
Internal Medicine - Infectious Diseases	Histoplasmosis	The Road Less Traveled	Case report	DOI: 10.1056/NEJMimc1616026
Internal Medicine - Infectious Diseases	Malaria	A Chilly Fever	Case report	DOI: 10.1056/NEJMimc1315897
Internal Medicine - Infectious Diseases	Tuberculosis	A Man with Fever, Cough, and Rash	Case report	DOI: 10.1056/NEJMimc1310796
Internal Medicine - Nephrology	Acute Tubulointerstitial Nephritis	Bitter Pills	Case report	DOI: 10.1056/NEJMimc1004455
Internal Medicine - Nephrology	Nephrotic Syndrome	Itching for a Diagnosis	Case report	DOI: 10.1056/NEJMimc1406141
Internal Medicine - Nephrology	Renal Fanconi’s syndrome	Wasting Away	Case report	DOI: 10.1056/NEJMimc1306170
Internal Medicine - Oncology	Tumor-Induced Osteomalacia	The Game Is Afoot	Case report	DOI: 10.1056/NEJMimc1914302
Internal Medicine - Pulmonology	Severe Covid-19 (ARDS)	A Patient with Fever and Dyspnea	Case report	DOI: 10.1056/NEJMimc2019378
Internal Medicine - Pulmonology	Lung Cancer	Off Balance	Case report	DOI: 10.1056/NEJMimc1306176
Internal Medicine - Pulmonology	Asthma	Whistling in the Dark	Case report	DOI: 10.1056/NEJMimc1111913
Internal Medicine - Rheumatology	Sarcoidosis	Out of Breath	Case report	DOI: 10.1056/NEJMimc2400356
Internal Medicine - Rheumatology	Eosinophilic Granulomatosis with Polyangiitis	All That Wheezes...	Case report	DOI: 10.1056/NEJMimc1613182
Internal Medicine - Rheumatology	Giant-Cell Arteritis	A Sleeping Giant	Case report	DOI: 10.1056/NEJMimc1100481
Dermatology	Erythema Nodosum	Bumps in the Road	Case report	DOI: 10.1056/NEJMimc2117331
Dermatology	Active lupus flare with renal involvement	Caught in a Flare	Case report	DOI: 10.1056/NEJMimc2003325
Dermatology	Dermatomyositis	Eye of the Beholder	Case report	DOI: 10.1056/NEJMimc1508369
Dermatology	Erythema exsudativum multiforme	Painful Lesions	Constructed	--
Dermatology	M. Duhring and Glutensensitive Enteropathy	A Pruritic Vesicular Rash	Constructed	--
Dermatology	Chickpox	A Vesicular Rash	Constructed	--
Dermatology	EBV-associated maculopapulous rash after amoxicillin	A Generalized Rash	Constructed	--
Ophthalmology	Open-angle Glaucoma	A blurry picture	Case report	DOI: 10.1056/NEJMimc2214278
Neurology/Psychiatry	Prion disease (CDJ suspected)	More Than a Little Unsteady	Case report	DOI: 10.1056/NEJMimc2117465
Neurology/Psychiatry	Meningoencephalitis (VZV reactivation)	A Woman with Dyspnea and Altered Mental Status	Case report	DOI: 10.1056/NEJMimc1510029
Neurology/Psychiatry	Substance-use disorder	A Painful Subject	Case report	DOI: 10.1056/NEJMimc1505316
Neurology/Psychiatry	Venous sinus thrombosis	A Pain in the Brain	Case report	DOI: 10.1056/NEJMimc1208949
Neurology/Psychiatry	Absence Epilepsy	Brief Episodes of Unresponsiveness	Constructed	--
Neurology/Psychiatry	Parkinson's disease	A Resting Tremor	Constructed	--
Neurology/Psychiatry	Multiple sclerosis	Progressive Gait Instability	Constructed	--
Neurology/Psychiatry	Myasthenia gravis	Fatigable Weakness	Constructed	--
Neurology/Psychiatry	Bipolar disorder	Reccurent Mood Episodes	Constructed	--
Neurology/Psychiatry	Schizophrenia	New-Onset Psychosis	Constructed	--
Neurology/Psychiatry	Alzheimer’s Disease	Progressive Cognitive Decline	Constructed	--
Gynecology & Obstetrics	Endometriosis	Chronic Pelvic Pain	Constructed	--
Gynecology & Obstetrics	Polycystic ovary syndrome	Irregular Menses	Constructed	--
Gynecology & Obstetrics	Ectopic pregnancy	Acute Pelvic Pain	Constructed	--
Gynecology & Obstetrics	Hyperemesis gravidarum	Profound Nausea	Constructed	--
Gynecology & Obstetrics	Preeclampsia	Headache and Visual Disturbance	Constructed	--
Urology	Urolithiasis	Intermittent Flank Pain	Constructed	--
Urology	Benign prostatic hyperplasia	Progressive Voiding Symptoms	Constructed	--
Urology	Urinary tract infection	Dysuria with Confusion	Constructed	--
Urology	Testicular torsion	Sudden Scrotal Pain	Constructed	--
